# PanelAppRex aggregates disease gene panels and facilitates sophisticated search

**DOI:** 10.1101/2025.03.20.25324319

**Authors:** Quant Group, Simon Boutry, Ali Saadat, Sinisa Savic, Luregn J. Schlapbach, Jacques Fellay, Dylan Lawless

## Abstract

**Motivation:** Gene panel data are essential for variant interpretation and genomic diagnostics, but existing resources are fragmented, inconsistently annotated, and not easily accessible for programmatic use. We developed PanelAppRex, a harmonised dataset and interactive search tool that integrates over 58,000 curated gene-disease panel associations. It supports natural language-style queries by gene, phenotype, disease group, and mode of inheritance (MOI), with results returned in machine-readable export formats.

**Results:** The resulting dataset includes standardised gene identifiers, disease annotations, MOI, and literature support, enabling seamless integration into bioinformatic pipelines. We benchmarked fifteen case studies spanning immunology, neurology, and additional disease areas. Under the recommended usage, in which the union of returned panels is considered, the causal gene was recovered in every case. Across all returned panels, the causal gene was present in 85.6% of panels. For manual interface interpretation, the causal gene was present in the user-selected best-fit panel(s) in all fifteen benchmarked cases.

**Availability:** The platform data is openly available at PanelAppRex base [Data set], Zenodo https://doi.org/10.5281/zenodo.15736689, with source code at https://github.com/DylanLawless/PanelAppRex, and demonstration page at https://panelapprex.github.io/landing_page. The dataset is maintained for a minimum of two years following publication.
