## Supplementary material for "PanelAppRex aggregates disease gene panels and facilitates sophisticated search": Table S1 supplemental benchmarks

Disease_focus	Case_study	source	source_title	query	Causal_gene	query_result_panels	subjective_best_panels	panels_with_causal_gene	subjective_relevance_ratio	Causal_gene_in_all_results	Causal_gene_in_subjective_choice	result_ID_panelName	subjective_best_title	notes	source within journal	special url search
Immunology	1	https://www.jacionline.org/article/S0091-6749(14)03359-4/fulltext	Genetic Analysis As a Practical Tool to Diagnose Hereditary Angioedema with Normal C1 Inhibitor: A Case Report	SERPING1 Factor XII edema	F12	3	1	3	0.333333333	1	1	64 COVID-19 research; 192 Primary immunodeficiency or monogenic inflammatory bowel disease; 311 Research panel - Severe Paediatric Disorders	192 Primary immunodeficiency or monogenic inflammatory bowel disease	NA	Case reports from JACI	https://www.jacionline.org/
Immunology	2	https://www.jacionline.org/article/S0091-6749(15)00653-3/fulltext	Severe dermatitis, multiple allergies, and metabolic wasting syndrome caused by a novel mutation in the N-terminal plakin domain of desmoplakin	SAM syndrome DSG1 dermatitis metabolic wasting	DSP	3	3	3	1	1	1	205 Fetal anomalies; 210 DDG2P; 211 Paediatric disorders	205 Fetal anomalies; 210 DDG2P; 211 Paediatric disorders	NA	Case reports from JACI	https://www.jacionline.org/
Immunology	3	https://www.jacionline.org/article/S0091-6749(21)01244-6/fulltext	Hematopoietic stem cell transplantation in a patient with proteasome-associated autoinflammatory syndrome (PRAAS)	resistant cutaneous vasculitis SH2D1A	SH2D1A	3	1	2	0.333333333	0.666666667	1	64 COVID-19 research; 192 Primary immunodeficiency or monogenic inflammatory bowel disease; 311 Research panel - Severe Paediatric Disorders	192 Primary immunodeficiency or monogenic inflammatory bowel disease	NA	Case reports from JACI	https://www.jacionline.org/
Immunology	4	https://www.jacionline.org/article/S0091-6749(12)00964-5/fulltext	Autoimmune lymphoproliferative syndrome caused by a homozygous null FAS ligand (FASLG) mutation	Autoimmune lymphoproliferative syndrome ALPS lymphoproliferation hypergammaglobulinemia autoimmune cytopenia	FASLG	2	1	2	0.5	1	1	64 COVID-19 research; 192 Primary immunodeficiency or monogenic inflammatory bowel disease	192 Primary immunodeficiency or monogenic inflammatory bowel disease	NA	Case reports from JACI	https://www.jacionline.org/
Immunology	5	https://www.jacionline.org/article/S0091-6749(13)01479-6/fulltext	Fatal combined immunodeficiency associated with heterozygous mutation in STAT1	primary immunodeficiency recurrent pneumonia chronic diarrhea oral thrush bronchiectasis lymphadenopathy hepatosplenomegaly autoimmune hepatitis Addison	STAT1	1	1	1	1	1	1	192 Primary immunodeficiency or monogenic inflammatory bowel disease	192 Primary immunodeficiency or monogenic inflammatory bowel disease	This study had 5 cases and patient information was significantly longer. It was therefore converted to keyword query automatically by the OpenAi model o3-mini.	Case reports from JACI	https://www.jacionline.org/
Neurology	6	https://www.neurology.org/doi/10.1212/NXG.0000000000200165	MRI Insights in Hypomyelinating Disorders With Early Myelination Disturbances	progressive spastic ataxic syndrome	NKX6-2	12	4	8	0.333333333	0.666666667	1	25 Inherited white matter disorders; 203 White matter disorders and cerebral calcification - narrow panel; 204 Ataxia and cerebellar anomalies - narrow panel; 213 Hereditary ataxia and cerebellar anomalies - childhood onset; 194 Early onset or syndromic epilepsy; 338 Unexplained death in infancy and sudden unexplained death in childhood; 205 Fetal anomalies; 311 Research panel - Severe Paediatric…	25 Inherited white matter disorders; 203 White matter disorders and cerebral calcification - narrow panel; 204 Ataxia and cerebellar anomalies - narrow panel; 213 Hereditary ataxia and cerebellar anomalies - childhood onset	Seven out of twelve panels are the large set with over 1000 genes	Case reports from Neurology	https://www.neurology.org/
Neurology	7	https://www.neurology.org/doi/10.1212/NXG.0000000000200125	Novel Neuroimaging Pattern in POLR3A-Related Disorder on 7T MRI	progressive gait short stature ataxia spasticity myelination atrophy spinal cord	POLR3A	10	1	8	0.1	0.8	1	203 White matter disorders and cerebral calcification - narrow panel; 65 Mitochondrial disorders; 338 Unexplained death in infancy and sudden unexplained death in childhood; 205 Fetal anomalies; 210 DDG2P; 311 Research panel - Severe Paediatric Disorders; 168 Intellectual disability; 216 Childhood onset leukodystrophy; 214 Hypotonic infant; 211 Paediatric disorders	White matter disorders and cerebral calcification - narrow panel	Eight out of ten panels are the large set with over 1000 genes	Case reports from Neurology	https://www.neurology.org/
Neurology	8	https://www.neurology.org/doi/10.1212/NXG.0000000000200104	FOLR1 Gene Variation With Adult-Onset Cerebral Folate Deficiency and Stable Clinical and MRI Features up to 2 Years	double vision instability ataxia leukoencephalopathy folate	FOLR1	7	1	7	0.142857143	1	1	168 Intellectual disability; 205 Fetal anomalies; 210 DDG2P; 211 Paediatric disorders; 214 Hypotonic infant; 216 Childhood onset leukodystrophy; 311 Research panel - Severe Paediatric Disorders	DDG2P - The Developmental Disorders (DD) Gene2Phenotype (G2P) database (DDG2P) panel represents severe undiagnosed neurodevelopmental disorder and/or congenital anomalies, abnormal growth parameters, dysmorphic features, and unusual behavioural phenotypes.	All eight panels were large sets with the smalling having 2185 genes	Case reports from Neurology	https://www.neurology.org/
Neurology	9	https://www.neurology.org/doi/10.1212/NXG.0000000000200042	Complete Agenesis of Corpus Callosum in KCNQ2-Related Neonatal Epileptic Encephalopathy	tonic seizures Psychomotor delay intellectual disability growth hormone agenesis of corpus callosum	KCNQ2	10	1	9	0.1	0.9	1	94 Severe microcephaly; 194 Early onset or syndromic epilepsy; 338 Unexplained death in infancy and sudden unexplained death in childhood; 205 Fetal anomalies; 210 DDG2P; 311 Research panel - Severe Paediatric Disorders; 168 Intellectual disability; 216 Childhood onset leukodystrophy; 214 Hypotonic infant; 211 Paediatric disorders	Early onset or syndromic epilepsy	Eight out of ten panels are the large set with over 1000 genes	Case reports from Neurology	https://www.neurology.org/
Neurology	10	https://www.neurology.org/doi/10.1212/NXG.0000000000200023	3-Methylglutaconic Aciduria Type I - A Rare Cause of Late-Onset Leukoencephalopathy	ataxic spastic gait leukoencephalopathy	AUH	10	1	8	0.1	0.8	1	25 Inherited white matter disorders; 203 White matter disorders and cerebral calcification - narrow panel; 194 Early onset or syndromic epilepsy; 338 Unexplained death in infancy and sudden unexplained death in childhood; 205 Fetal anomalies; 311 Research panel - Severe Paediatric Disorders; 168 Intellectual disability; 216 Childhood onset leukodystrophy; 214 Hypotonic infant; 211 Paediatric diso…	203 White matter disorders and cerebral calcification - narrow panel	Seven out of ten panels are the large set with over 1000 genes	Case reports from Neurology	https://www.neurology.org/
Cross-disciplinary	11	https://pubmed.ncbi.nlm.nih.gov/40263931/	The Rare Syndrome Aicardi-Gouti�res 4: A Case Report and Literature Review	corpus callosum dysgenesis refractory epilepsy tonic clonic	RNASEH2A	9	1	9	0.111111111	1	1	194 Early onset or syndromic epilepsy; 338 Unexplained death in infancy and sudden unexplained death in childhood; 205 Fetal anomalies; 210 DDG2P; 311 Research panel - Severe Paediatric Disorders; 168 Intellectual disability; 216 Childhood onset leukodystrophy; 214 Hypotonic infant; 211 Paediatric disorders	194 Early onset or syndromic epilepsy	NA	PubMed last 12 months, Free Full Text, (genetic) AND (case report[Title])	https://pubmed.ncbi.nlm.nih.gov/?term=(genetic)%20AND%20(case%20report%5BTitle%5D)&filter=datesearch.y_1&filter=simsearch2.ffrft
Cross-disciplinary	12	https://pubmed.ncbi.nlm.nih.gov/40542356/	Diagnosis of congenital ectopia lentis: a case report and review of the literature	early-onset severe myopia bilateral anterior lens	FBN1	4	2	4	0.5	1	1	136 Bilateral congenital or childhood onset cataracts; 223 Structural eye disease; 210 DDG2P; 211 Paediatric disorders	136 Bilateral congenital or childhood onset cataracts; 223 Structural eye disease	NA	PubMed last 12 months, Free Full Text, (genetic) AND (case report[Title])	https://pubmed.ncbi.nlm.nih.gov/?term=(genetic)%20AND%20(case%20report%5BTitle%5D)&filter=datesearch.y_1&filter=simsearch2.ffrft
Cross-disciplinary	13	https://pubmed.ncbi.nlm.nih.gov/40134438/	Case report and literature review: clinical manifestations and treatment of human RelA deficiency	oral ulcers chronic diarrhoea eosinophil gastrointestinal periodic fever mucosal	RELA	2	1	1	0.5	0.5	1	192 Primary immunodeficiency or monogenic inflammatory bowel disease; 64 COVID-19 research	192 Primary immunodeficiency or monogenic inflammatory bowel disease	NA	PubMed last 12 months, Free Full Text, (genetic) AND (case report[Title])	https://pubmed.ncbi.nlm.nih.gov/?term=(genetic)%20AND%20(case%20report%5BTitle%5D)&filter=datesearch.y_1&filter=simsearch2.ffrft
Cross-disciplinary	14	https://pubmed.ncbi.nlm.nih.gov/41473033/	Case Report and Literature Review-From Ultrasound to Genotype: Periventricular Nodular Heterotopia	bilateral periventricular nodular heterotopia subependymal ventriculomegaly frontal valve dysplasia infertility	FLNA	3	3	3	1	1	1	205 Fetal anomalies; 210 DDG2P; 211 Paediatric disorders	205 Fetal anomalies; 210 DDG2P; 211 Paediatric disorders	All three panels have more than 1000 genes	PubMed last 12 months, Free Full Text, (genetic) AND (case report[Title])	https://pubmed.ncbi.nlm.nih.gov/?term=(genetic)%20AND%20(case%20report%5BTitle%5D)&filter=datesearch.y_1&filter=simsearch2.ffrft
Cross-disciplinary	15	https://pubmed.ncbi.nlm.nih.gov/41108094/	FGFR1-related congenital hypogonadotropic hypogonadism: a case report and literature review	hypogonadotropic hypogonadism micropenis testes delayed puberty hormone infertility cryptorchidism	FGFR1	2	1	1	0.5	0.5	1	7 Differences in sex development; 211 Paediatric disorders	211 Paediatric disorders	One panel has more than 1000 genes	PubMed last 12 months, Free Full Text, (genetic) AND (case report[Title])	https://pubmed.ncbi.nlm.nih.gov/?term=(genetic)%20AND%20(case%20report%5BTitle%5D)&filter=datesearch.y_1&filter=simsearch2.ffrft
